# Recessive loss-of-function and dominant gain-of-function variants in *FBXO31* are associated with distinct neurodevelopmental disorders

**DOI:** 10.64898/2026.09.24.26363382

**Authors:** Jonas Böhnlein, Birgit Weiss, Steffen Hirsch, Johann G. Maass, Katharina Obeid, Katrin Hinderhofer, Sebastian Schröder, Björn Sämann, Maja Hempel, Sebastian Sailer

## Abstract

*FBXO31* encodes the substrate receptor of an SCF (SKP1-CUL1-F-box) E3 ubiquitin ligase that recognizes C-terminal amide-bearing proteins (CTAPs) and targets them for proteasomal degradation, a function of particular importance in neurons. A recurrent *de novo* missense variant, c.1000G>A p.(Asp334Asn), reprograms *FBXO31* substrate specificity and causes an autosomal-dominant neurodevelopmental disorder with spastic cerebral palsy through a neomorphic gain-of-function mechanism. By contrast, biallelic loss of function has tentatively been linked to a recessive disorder. Here we report a female patient, born to consanguineous parents, with moderate intellectual disability, developmental delay and dysmorphic features, who carries a homozygous ~54 kb deletion removing exons 2-8 and the coding part of exon 9 of *FBXO31*. The deletion retains only the exon 1-encoded F-box domain, while removing the coding sequence for the entire C-terminal substrate-recognition region. It is predicted to result in loss of function. Segregation is consistent with autosomal-recessive inheritance, with both parents and three of five unaffected siblings being heterozygous carriers. Together with two previously reported recessive families and the experimentally established neomorphic action of p.(Asp334Asn), the homozygous deletion supports an *FBXO31* allelic series comprising dominant gain of function and recessive biallelic loss of function.
