## Supplemental Table S7 for "Recessive loss-of-function and dominant gain-of-function variants in *FBXO31* are associated with distinct neurodevelopmental disorders"

### Sheet: Overview
Supplementary Table S7
Sheet	Figure	Description
pLoF_panel	2B	63 distinct high-confidence pLoF variants; 0 homozygotes.
gnomAD_SV_panel	2C	44 gnomAD SV/CNV records (33 genome + 11 exome).
ClinVar_panel	2D	26 FBXO31-overlapping ClinVar deletion/loss records, all multigene; min 123.8 kb, median 1.28 Mb.
AlphaMissense_panel	S6	Two clinically reported missense landmarks: D334N (Kruer, GoF) AM 0.995; R511Q (Moudi) AM 0.701.

### Sheet: pLoF_panel
Figure 2b (gnomAD high-confidence pLoF variants)
Consequence	Distinct variants	Summed allele count	Homozygotes
frameshift_variant	31	39	0
stop_gained	18	31	0
splice_donor_variant	7	10	0
splice_acceptor_variant	7	9	0
Full variant list
Variant ID	Position (GRCh38)	Consequence	Transcript ID	Version	LOFTEE	Flags	Allele count	Allele number	Homozygotes	Filters
16-87331308-TG-T	87331308	frameshift_variant	ENST00000311635	12	HC		1	1614000	0
16-87331335-G-A	87331335	stop_gained	ENST00000311635	12	HC		2	1614054	0
16-87331358-CG-C	87331358	frameshift_variant	ENST00000311635	12	HC		1	1613984	0
16-87331409-C-T	87331409	stop_gained	ENST00000311635	12	HC		1	1613862	0
16-87331424-CG-C	87331424	frameshift_variant	ENST00000311635	12	HC		1	1613764	0
16-87331511-C-CACA	87331511	splice_acceptor_variant	ENST00000311635	12	HC		1	1595786	0
16-87331511-CTG-C	87331511	splice_acceptor_variant	ENST00000311635	12	HC		1	1595786	0
16-87331511-C-G	87331511	splice_acceptor_variant	ENST00000311635	12	HC		1	1595786	0
16-87333885-C-T	87333885	splice_donor_variant	ENST00000311635	12	HC		1	1596686	0
16-87333906-G-T	87333906	stop_gained	ENST00000311635	12	HC		1	1607742	0
16-87333914-C-A	87333914	stop_gained	ENST00000311635	12	HC		1	1609262	0
16-87333968-G-A	87333968	stop_gained	ENST00000311635	12	HC		1	1612792	0
16-87333973-G-GA	87333973	frameshift_variant	ENST00000311635	12	HC		1	1612792	0
16-87333992-C-CG	87333992	frameshift_variant	ENST00000311635	12	HC		1	1612844	0
16-87334082-G-A	87334082	stop_gained	ENST00000311635	12	HC		2	1610408	0
16-87334090-CG-C	87334090	frameshift_variant	ENST00000311635	12	HC		3	1610138	0
16-87334156-C-CT	87334156	frameshift_variant	ENST00000311635	12	HC		1	1612496	0
16-87334182-G-GGA	87334182	frameshift_variant	ENST00000311635	12	HC		1	1612918	0
16-87335303-C-T	87335303	splice_donor_variant	ENST00000311635	12	HC		1	1613342	0
16-87335410-T-TCGGGGCGG	87335410	frameshift_variant	ENST00000311635	12	HC		1	1613730	0
16-87335412-G-GGGGCGGCT	87335412	frameshift_variant	ENST00000311635	12	HC		2	1613624	0
16-87335458-C-G	87335458	splice_acceptor_variant	ENST00000311635	12	HC		2	1598816	0
16-87336154-C-A	87336154	splice_donor_variant	ENST00000311635	12	HC		1	1613584	0
16-87336162-G-A	87336162	stop_gained	ENST00000311635	12	HC		1	1613678	0
16-87336225-GC-G	87336225	frameshift_variant	ENST00000311635	12	HC		1	1614212	0
16-87336258-GA-G	87336258	frameshift_variant	ENST00000311635	12	HC		1	1614010	0
16-87342882-G-A	87342882	stop_gained	ENST00000311635	12	HC		1	1599062	0
16-87342885-TC-T	87342885	frameshift_variant	ENST00000311635	12	HC		1	1600348	0
16-87342897-TC-T	87342897	frameshift_variant	ENST00000311635	12	HC		1	1605880	0
16-87342902-TG-T	87342902	frameshift_variant	ENST00000311635	12	HC		1	1606938	0
16-87342915-G-A	87342915	stop_gained	ENST00000311635	12	HC		1	1608138	0
16-87342953-T-G	87342953	splice_acceptor_variant	ENST00000311635	12	HC		1	1605532	0
16-87343594-ACACCTGGATGT-A	87343594	splice_donor_variant	ENST00000311635	12	HC		3	1603658	0
16-87343740-C-T	87343740	stop_gained	ENST00000311635	12	HC		1	1614232	0
16-87343766-C-CACCACGTTCAGCAGTCCTCCG	87343766	splice_acceptor_variant	ENST00000311635	12	HC		1	1614132	0
16-87343766-C-CACCACG	87343766	splice_acceptor_variant	ENST00000311635	12	HC		2	1614014	0
16-87347171-TACC-T	87347171	splice_donor_variant	ENST00000311635	12	HC		1	1613910	0
16-87347237-A-T	87347237	stop_gained	ENST00000311635	12	HC		1	1614094	0
16-87347241-CG-C	87347241	frameshift_variant	ENST00000311635	12	HC		1	1613988	0
16-87347242-G-A	87347242	stop_gained	ENST00000311635	12	HC		3	1613918	0
16-87360294-C-T	87360294	splice_donor_variant	ENST00000311635	12	HC		1	1613942	0
16-87360302-A-T	87360302	stop_gained	ENST00000311635	12	HC		1	1614202	0
16-87360306-ACGTCC-A	87360306	frameshift_variant	ENST00000311635	12	HC		1	1614180	0
16-87360312-C-CAA	87360312	frameshift_variant	ENST00000311635	12	HC		1	1614170	0
16-87383403-A-C	87383403	splice_donor_variant	ENST00000311635	12	HC		2	1462948	0
16-87383424-C-T	87383424	stop_gained	ENST00000311635	12	HC		1	1572528	0
16-87383452-CG-C	87383452	frameshift_variant	ENST00000311635	12	HC		1	1589752	0
16-87383548-G-T	87383548	stop_gained	ENST00000311635	12	HC		5	1561782	0
16-87383552-A-AGCGCGGGGGCGGCG	87383552	frameshift_variant	ENST00000311635	12	HC		1	1549324	0
16-87383556-CG-C	87383556	frameshift_variant	ENST00000311635	12	HC		3	1539448	0
16-87383556-C-CGGGGGCGGCGGCGA	87383556	frameshift_variant	ENST00000311635	12	HC		1	1539456	0
16-87383569-GA-G	87383569	frameshift_variant	ENST00000311635	12	HC		1	1519584	0
16-87383570-AGGGGCCCG-A	87383570	frameshift_variant	ENST00000311635	12	HC		1	1516904	0
16-87383574-GC-G	87383574	frameshift_variant	ENST00000311635	12	HC		1	1508396	0
16-87383589-GC-G	87383589	frameshift_variant	ENST00000311635	12	HC		1	1479636	0
16-87383612-C-A	87383612	stop_gained	ENST00000311635	12	HC		3	1464684	0
16-87383618-GCT-G	87383618	frameshift_variant	ENST00000311635	12	HC		1	1460548	0
16-87383666-C-A	87383666	stop_gained	ENST00000311635	12	HC		2	1313378	0
16-87383670-CG-C	87383670	frameshift_variant	ENST00000311635	12	HC		1	1300950	0
16-87383673-GC-G	87383673	frameshift_variant	ENST00000311635	12	HC		4	1294236	0
16-87383684-G-A	87383684	stop_gained	ENST00000311635	12	HC		3	1278992	0
16-87383712-GCCCA-G	87383712	frameshift_variant	ENST00000311635	12	HC		1	1259274	0
16-87383718-GCCGCAAAGGC-G	87383718	frameshift_variant	ENST00000311635	12	HC		1	1251008	0

### Sheet: gnomAD_SV_panel
Figure 2c (genome SV consequence)
Consequence	No homozygote	≥1 homozygote
LoF-annotated	2	0
Other consequence	29	2
Full gnomAD SV/CNV record list (33 genome + 11 exome)
Source	Variant ID	Type	Chr	Start (GRCh38)	End (GRCh38)	Length (bp)	Allele/sample count	Allele/sample number	Frequency	Homozygotes	Consequence	Overlaps patient deletion	Cohort
gnomAD v4 exome CNV	205419__DEL	DEL	16	87302787	87347348	44561	3	464297	6.46138e-06			TRUE	exome
gnomAD v4 exome CNV	205420__DUP	DUP	16	87302787	87360464	57677	7	464297	1.50766e-05			TRUE	exome
gnomAD v4 exome CNV	205421__DUP	DUP	16	87302787	87391707	88920	1	464297	2.15379e-06			TRUE	exome
gnomAD v4 exome CNV	205421__DEL	DEL	16	87302787	87402707	99920	1	464297	2.15379e-06			TRUE	exome
gnomAD v4 exome CNV	205445__DEL	DEL	16	87330608	87360464	29856	2	464297	4.30759e-06			TRUE	exome
gnomAD v4 exome CNV	205445__DUP	DUP	16	87330608	87360464	29856	1	464297	2.15379e-06			TRUE	exome
gnomAD v4 exome CNV	205446__DUP	DUP	16	87330608	87383864	53256	4	464295	8.61521e-06			TRUE	exome
gnomAD v4 exome CNV	205447__DUP	DUP	16	87330608	87433299	102691	1	464297	2.15379e-06			TRUE	exome
gnomAD v4 exome CNV	205444__DEL	DEL	16	87333789	87347348	13559	1	464297	2.15379e-06			TRUE	exome
gnomAD v4 exome CNV	205467__DEL	DEL	16	87383308	87399550	16242	1	428248	2.3351e-06			FALSE	exome
gnomAD v4 exome CNV	205423__DEL	DEL	16	87383308	87766090	382782	3	464297	6.46138e-06			FALSE	exome
gnomAD v4 genome SV	DUP_chr16_ea2db6e7	DUP	16	86881318	87351066	469748	1	126076	8e-06	0	dup_partial	TRUE	genome
gnomAD v4 genome SV	DUP_chr16_9d788853	DUP	16	87299896	87341098	41202	1	126070	8e-06	0	dup_partial	TRUE	genome
gnomAD v4 genome SV	DUP_chr16_61579496	DUP	16	87301656	87359958	58302	4	125840	3.2e-05	1	dup_partial	TRUE	genome
gnomAD v4 genome SV	DUP_chr16_8227eb8d	DUP	16	87307331	87411948	104617	1	126014	8e-06	0	copy_gain	TRUE	genome
gnomAD v4 genome SV	DEL_chr16_509bcc57	DEL	16	87323800	87329000	5200	1	118934	8e-06	0	utr	TRUE	genome
gnomAD v4 genome SV	DEL_chr16_461c5c82	DEL	16	87334287	87335302	1015	1	126076	8e-06	0	intronic	TRUE	genome
gnomAD v4 genome SV	INS_chr16_b7480883	INS	16	87338137	87338188	281	1	125992	8e-06	0	intronic	TRUE	genome
gnomAD v4 genome SV	INS_chr16_06902534	INS	16	87339422	87339473	281	2	125962	1.6e-05	0	intronic	TRUE	genome
gnomAD v4 genome SV	DEL_chr16_4c17a95c	DEL	16	87340048	87340708	660	5	125296	4e-05	0	intronic	TRUE	genome
gnomAD v4 genome SV	DEL_chr16_9364414d	DEL	16	87340552	87340907	355	7	125540	5.6e-05	0	intronic	TRUE	genome
gnomAD v4 genome SV	DEL_chr16_4d2384c2	DEL	16	87340992	87341657	665	35	125662	0.000279	0	intronic	TRUE	genome
gnomAD v4 genome SV	DEL_chr16_af72573b	DEL	16	87342941	87343597	656	1	125820	8e-06	0	lof	TRUE	genome
gnomAD v4 genome SV	INS_chr16_bbc5267a	INS	16	87344890	87344892	71	59	116362	0.000507	0	intronic	TRUE	genome
gnomAD v4 genome SV	DEL_chr16_b6a637a5	DEL	16	87349657	87349833	176	6	125454	4.8e-05	0	intronic	TRUE	genome
gnomAD v4 genome SV	DEL_chr16_01998c8d	DEL	16	87349701	87349865	164	1	125296	8e-06	0	intronic	TRUE	genome
gnomAD v4 genome SV	DEL_chr16_94d81ddf	DEL	16	87352793	87352854	61	11	125924	8.7e-05	0	intronic	TRUE	genome
gnomAD v4 genome SV	DEL_chr16_37885607	DEL	16	87353550	87353763	213	5	125346	4e-05	0	intronic	TRUE	genome
gnomAD v4 genome SV	INS_chr16_c5495603	INS	16	87356864	87356899	350	35	126056	0.000278	0	intronic	TRUE	genome
gnomAD v4 genome SV	DEL_chr16_cd99520f	DEL	16	87360060	87363115	3055	1	126092	8e-06	0	lof	TRUE	genome
gnomAD v4 genome SV	INS_chr16_a80a3269	INS	16	87362469	87362520	1286	1	125950	8e-06	0	intronic	TRUE	genome
gnomAD v4 genome SV	DEL_chr16_c3721658	DEL	16	87366011	87367126	1115	1	126070	8e-06	0	intronic	TRUE	genome
gnomAD v4 genome SV	DUP_chr16_7c3bf059	DUP	16	87367123	87367191	68	1	126090	8e-06	0	intronic	TRUE	genome
gnomAD v4 genome SV	DEL_chr16_fdd94509	DEL	16	87367893	87379490	11597	1	126092	8e-06	0	intronic	TRUE	genome
gnomAD v4 genome SV	INS_chr16_59704325	INS	16	87369532	87369583	572	25	126018	0.000198	0	intronic	TRUE	genome
gnomAD v4 genome SV	DEL_chr16_80fd5fbe	DEL	16	87372062	87372832	770	1	126024	8e-06	0	intronic	TRUE	genome
gnomAD v4 genome SV	DEL_chr16_9645f322	DEL	16	87374949	87380029	5080	2	126092	1.6e-05	0	intronic	TRUE	genome
gnomAD v4 genome SV	DEL_chr16_aa3a1d3d	DEL	16	87375312	87375431	119	1	125722	8e-06	0	intronic	TRUE	genome
gnomAD v4 genome SV	DUP_chr16_543730f7	DUP	16	87378682	87384682	6000	1	122556	8e-06	0	tss_dup	TRUE	genome
gnomAD v4 genome SV	DEL_chr16_7f535c36	DEL	16	87380190	87381829	1639	3	126090	2.4e-05	1	intronic	TRUE	genome
gnomAD v4 genome SV	DUP_chr16_105743ed	DUP	16	87381267	87384789	3522	1	126092	8e-06	0	tss_dup	TRUE	genome
gnomAD v4 genome SV	DUP_chr16_ad1f03e7	DUP	16	87382001	87392328	10327	23	126004	0.000183	0	tss_dup	FALSE	genome
gnomAD v4 genome SV	DUP_chr16_fac1bf3a	DUP	16	87384682	87394682	10000	72	121698	0.000592	0	promoter	FALSE	genome
gnomAD v4 genome SV	DUP_chr16_4d5696a4	DUP	16	87384704	87384868	164	8	126092	6.3e-05	0	promoter	FALSE	genome

### Sheet: ClinVar_panel
Figure 2d (ClinVar FBXO31-overlapping deletions)
quantity	value
records (n)	26
all multigene?	Yes
minimum size (bp)	123806
minimum size (kb)	123.8
median size (bp)	1.27738e+06
median size (kb)	1277.4
maximum size (bp)	43526482
maximum size (kb)	43526.5
patient deletion (kb, reference line)	54.3
ClinVar deletion cohort
ClinVar UID	Accession	Category	Clinical significance	Review status	Source name	ClinVar title	Size (bp)	GRCh38 start	GRCh38 end	Gene count (ClinVar)	Other genes (count)	Selectivity	Other genes	All ClinVar genes	Molecular consequences	SCVs	RCVs
4849876	VCV004849876.1	copy_number_loss	Likely pathogenic	criteria provided, single submitter	GRCh37/hg19 16q24.2(chr16:87416961-87910142)x1	GRCh37/hg19 16q24.2(chr16:87416961-87910142)x1	504148			7	6	multigene	JPH3;KLHDC4;MAP1LC3B;SLC7A5;ZCCHC14;ZCCHC14-DT	FBXO31;JPH3;KLHDC4;MAP1LC3B;SLC7A5;ZCCHC14;ZCCHC14-DT		SCV007592666	RCV006694394
4682889	VCV004682889.1	copy_number_loss	Pathogenic	criteria provided, single submitter	GRCh37/hg19 16q24.1-24.2(chr16:85281141-88194304)x1	GRCh37/hg19 16q24.1-24.2(chr16:85281141-88194304)x1	2913164			22	21	multigene	BANP;C16orf95;CA5A;CLMB;COX4I1;EMC8;FENDRR;FOXC2;FOXF1;FOXL1;GINS2;GSE1;IRF8;JPH3;KLHDC4;LINC01082;MAP1LC3B;MTHFSD;SLC7A5;ZCCHC14;ZCCHC14-DT	BANP;C16orf95;CA5A;CLMB;COX4I1;EMC8;FBXO31;FENDRR;FOXC2;FOXF1;FOXL1;GINS2;GSE1;IRF8;JPH3;KLHDC4;LINC01082;MAP1LC3B;MTHFSD;SLC7A5;ZCCHC14;ZCCHC14-DT		SCV007298738	RCV006438084
3063453	VCV003063453.1	copy_number_loss	Uncertain significance	criteria provided, single submitter	GRCh37/hg19 16q24.2(chr16:87213180-87474058)x1	GRCh37/hg19 16q24.2(chr16:87213180-87474058)x1	260879			4	3	multigene	C16orf95;MAP1LC3B;ZCCHC14	C16orf95;FBXO31;MAP1LC3B;ZCCHC14		SCV004802114	RCV003987182
2685585	VCV002685585.1	copy_number_loss	Pathogenic	criteria provided, single submitter	GRCh37/hg19 16q24.1-24.2(chr16:84555718-87910245)x1	GRCh37/hg19 16q24.1-24.2(chr16:84555718-87910245)x1	3354528			27	26	multigene	C16orf74;C16orf95;CIBAR2;COTL1;COX4I1;CRISPLD2;EMC8;FENDRR;FOXC2;FOXF1;FOXL1;GINS2;GSE1;IRF8;JPH3;KIAA0513;KLHDC4;KLHL36;LINC01082;MAP1LC3B;MTHFSD;SLC7A5;USP10;ZCCHC14;ZCCHC14-DT;ZDHHC7	C16orf74;C16orf95;CIBAR2;COTL1;COX4I1;CRISPLD2;EMC8;FBXO31;FENDRR;FOXC2;FOXF1;FOXL1;GINS2;GSE1;IRF8;JPH3;KIAA0513;KLHDC4;KLHL36;LINC01082;MAP1LC3B;MTHFSD;SLC7A5;USP10;ZCCHC14;ZCCHC14-DT;ZDHHC7		SCV004230217	RCV003483302
2503467	VCV002503467.1	other_deletion	Pathogenic	criteria provided, single submitter	Single allele	Single allele	2317604	87169884	89487487	221	220	multigene	ACSF3;ANKRD11;APRT;BANP;C16orf95;C16orf95-DT;CA5A;CBFA2T3;CDH15;CDT1;CTU2;CYBA;GALNS;HSALR1;IL17C;JPH3;KLHDC4;LINC00304;LINC02138;LINC02182;LOC100129215;LOC100129697;LOC100287036;LOC101927793;LOC101927817;LOC101928682;LOC101928708;LOC102724467;LOC105371401;LOC105371414;LOC107984862;LOC109029536;LOC110121450;LOC111413011;LOC112486216;LOC112486217;LOC112486218;LOC112486219;LOC112486220;LOC112486221…	ACSF3;ANKRD11;APRT;BANP;C16orf95;C16orf95-DT;CA5A;CBFA2T3;CDH15;CDT1;CTU2;CYBA;FBXO31;GALNS;HSALR1;IL17C;JPH3;KLHDC4;LINC00304;LINC02138;LINC02182;LOC100129215;LOC100129697;LOC100287036;LOC101927793;LOC101927817;LOC101928682;LOC101928708;LOC102724467;LOC105371401;LOC105371414;LOC107984862;LOC109029536;LOC110121450;LOC111413011;LOC112486216;LOC112486217;LOC112486218;LOC112486219;LOC112486220;LOC11…		SCV003927989	RCV003388953
2498685	VCV002498685.26	copy_number_loss	Pathogenic	criteria provided, single submitter	GRCh37/hg19 16q24.1-24.2(chr16:86544176-88110267)x1	GRCh37/hg19 16q24.1-24.2(chr16:86544176-88110267)x1	1566092			14	13	multigene	BANP;C16orf95;CA5A;FOXC2;FOXF1;FOXL1;JPH3;KLHDC4;MAP1LC3B;MTHFSD;SLC7A5;ZCCHC14;ZCCHC14-DT	BANP;C16orf95;CA5A;FBXO31;FOXC2;FOXF1;FOXL1;JPH3;KLHDC4;MAP1LC3B;MTHFSD;SLC7A5;ZCCHC14;ZCCHC14-DT		SCV003917872	RCV003222894
869495	VCV000869495.2	other_deletion	Pathogenic	no assertion criteria provided	NC_000016.9:g.86243180_87703229del	NC_000016.9:g.86243180_87703229del	1460050			11	10	multigene	C16orf95;FENDRR;FOXC2;FOXF1;FOXL1;JPH3;MAP1LC3B;MTHFSD;ZCCHC14;ZCCHC14-DT	C16orf95;FBXO31;FENDRR;FOXC2;FOXF1;FOXL1;JPH3;MAP1LC3B;MTHFSD;ZCCHC14;ZCCHC14-DT		SCV001244919	RCV001199829
815863	VCV000815863.1	copy_number_loss	Uncertain significance	no assertion criteria provided	GRCh37/hg19 16q24.2(chr16:87409427-87603006)x1	GRCh37/hg19 16q24.2(chr16:87409427-87603006)x1	193580			4	3	multigene	MAP1LC3B;ZCCHC14;ZCCHC14-DT	FBXO31;MAP1LC3B;ZCCHC14;ZCCHC14-DT		SCV001166396	RCV001006837
813309	VCV000813309.4	copy_number_loss	Pathogenic	criteria provided, single submitter	GRCh37/hg19 16q24.1-24.2(chr16:84872102-87678641)	GRCh37/hg19 16q24.1-24.2(chr16:84872102-87678641)	2806540			22	21	multigene	C16orf95;CIBAR2;CLMB;COX4I1;CRISPLD2;EMC8;FENDRR;FOXC2;FOXF1;FOXL1;GINS2;GSE1;IRF8;JPH3;KIAA0513;LINC01082;MAP1LC3B;MTHFSD;ZCCHC14;ZCCHC14-DT;ZDHHC7	C16orf95;CIBAR2;CLMB;COX4I1;CRISPLD2;EMC8;FBXO31;FENDRR;FOXC2;FOXF1;FOXL1;GINS2;GSE1;IRF8;JPH3;KIAA0513;LINC01082;MAP1LC3B;MTHFSD;ZCCHC14;ZCCHC14-DT;ZDHHC7		SCV001162805	RCV001004081
564366	VCV000564366.2	copy_number_loss	Uncertain significance	no assertion criteria provided	GRCh37/hg19 16q24.2(chr16:87307128-87551687)x1	GRCh37/hg19 16q24.2(chr16:87307128-87551687)x1	244560			5	4	multigene	C16orf95;MAP1LC3B;ZCCHC14;ZCCHC14-DT	C16orf95;FBXO31;MAP1LC3B;ZCCHC14;ZCCHC14-DT		SCV000811364	RCV000683855
564365	VCV000564365.1	copy_number_loss	Uncertain significance	no assertion criteria provided	GRCh37/hg19 16q24.2(chr16:87149360-87848903)x1	GRCh37/hg19 16q24.2(chr16:87149360-87848903)x1	699544			7	6	multigene	C16orf95;JPH3;KLHDC4;MAP1LC3B;ZCCHC14;ZCCHC14-DT	C16orf95;FBXO31;JPH3;KLHDC4;MAP1LC3B;ZCCHC14;ZCCHC14-DT		SCV000811363	RCV000683854
443397	VCV000443397.2	copy_number_loss	Pathogenic	no assertion criteria provided	GRCh37/hg19 16q24.1-24.2(chr16:85491404-87883528)x1	GRCh37/hg19 16q24.1-24.2(chr16:85491404-87883528)x1	2392125			20	19	multigene	C16orf74;C16orf95;COX4I1;EMC8;FENDRR;FOXC2;FOXF1;FOXL1;GINS2;GSE1;IRF8;JPH3;KLHDC4;LINC01082;MAP1LC3B;MTHFSD;SLC7A5;ZCCHC14;ZCCHC14-DT	C16orf74;C16orf95;COX4I1;EMC8;FBXO31;FENDRR;FOXC2;FOXF1;FOXL1;GINS2;GSE1;IRF8;JPH3;KLHDC4;LINC01082;MAP1LC3B;MTHFSD;SLC7A5;ZCCHC14;ZCCHC14-DT		SCV000586073	RCV000510624
441961	VCV000441961.2	copy_number_loss	Likely pathogenic	no assertion criteria provided	GRCh37/hg19 16q24.2(chr16:87333237-87457042)x1	GRCh37/hg19 16q24.2(chr16:87333237-87457042)x1	123806			4	3	multigene	C16orf95;MAP1LC3B;ZCCHC14	C16orf95;FBXO31;MAP1LC3B;ZCCHC14		SCV000584636	RCV000511682
441081	VCV000441081.2	copy_number_loss	not provided	no classification provided	GRCh37/hg19 16q24.2-24.3(chr16:87219866-89561087)x1	GRCh37/hg19 16q24.2-24.3(chr16:87219866-89561087)x1	2341222			32	31	multigene	ACSF3;ANKRD11;APRT;BANP;C16orf95;CA5A;CBFA2T3;CDH15;CDT1;CTU2;CYBA;GALNS;IL17C;JPH3;KLHDC4;LOC101927817;MAP1LC3B;MVD;PABPN1L;PIEZO1;RNF166;SLC22A31;SLC7A5;SNAI3;TRAPPC2L;ZC3H18;ZCCHC14;ZCCHC14-DT;ZFPM1;ZNF469;ZNF778	ACSF3;ANKRD11;APRT;BANP;C16orf95;CA5A;CBFA2T3;CDH15;CDT1;CTU2;CYBA;FBXO31;GALNS;IL17C;JPH3;KLHDC4;LOC101927817;MAP1LC3B;MVD;PABPN1L;PIEZO1;RNF166;SLC22A31;SLC7A5;SNAI3;TRAPPC2L;ZC3H18;ZCCHC14;ZCCHC14-DT;ZFPM1;ZNF469;ZNF778		SCV000607174	RCV000509325
221527	VCV000221527.2	copy_number_loss	Uncertain significance	no assertion criteria provided	GRCh37/hg19 16q22.2-24.3(chr16:72107834-90142285)x1	GRCh37/hg19 16q22.2-24.3(chr16:72107834-90142285)x1	18034452			142	141	multigene	ACSF3;ADAD2;ADAD2-AS1;ADAMTS18;ADAT1;ANKRD11;APRT;ATMIN;ATP2C2;BANP;BCAR1;BCO1;C16orf46;C16orf47;C16orf74;C16orf95;CA5A;CBFA2T3;CDH13;CDH15;CDK10;CDT1;CDYL2;CENPBD1;CENPN;CFDP1;CHMP1A;CHST5;CHST6;CIBAR2;CLEC18B;CLEC3A;CMC2;CMIP;CNTNAP4;COTL1;COX4I1;CPNE7;CRISPLD2;CTRB1;CTRB2;CTU2;CYBA;DBNDD1;DEF8;DHX38;DNAAF1;DPEP1;DRC4;DYNLRB2;EMC8;FA2H;FANCA;FENDRR;FOXC2;FOXF1;FOXL1;GABARAPL2;GALNS;GAN;GAS8-AS1…	ACSF3;ADAD2;ADAD2-AS1;ADAMTS18;ADAT1;ANKRD11;APRT;ATMIN;ATP2C2;BANP;BCAR1;BCO1;C16orf46;C16orf47;C16orf74;C16orf95;CA5A;CBFA2T3;CDH13;CDH15;CDK10;CDT1;CDYL2;CENPBD1;CENPN;CFDP1;CHMP1A;CHST5;CHST6;CIBAR2;CLEC18B;CLEC3A;CMC2;CMIP;CNTNAP4;COTL1;COX4I1;CPNE7;CRISPLD2;CTRB1;CTRB2;CTU2;CYBA;DBNDD1;DEF8;DHX38;DNAAF1;DPEP1;DRC4;DYNLRB2;EMC8;FA2H;FANCA;FBXO31;FENDRR;FOXC2;FOXF1;FOXL1;GABARAPL2;GALNS;GAN;G…		SCV000258877	RCV000207182
221392	VCV000221392.2	copy_number_loss	Uncertain significance	no assertion criteria provided	GRCh37/hg19 16q11.2-24.3(chr16:46615804-90142285)x1	GRCh37/hg19 16q11.2-24.3(chr16:46615804-90142285)x1	43526482			370	369	multigene	AARS1;ABCC11;ABCC12;ACD;ACSF3;ADAD2;ADAD2-AS1;ADAMTS18;ADAT1;ADCY7;ADGRG1;ADGRG3;ADGRG5;AGRP;AKTIP;AMFR;ANKRD11;AP1G1;APRT;ARL2BP;ATMIN;ATP2C2;ATP6V0D1;ATXN1L;B3GNT9;BANP;BBS2;BCAR1;BCO1;BEAN1;BRD7;C16orf46;C16orf47;C16orf74;C16orf78;C16orf86;C16orf87;C16orf95;CA5A;CA7;CALB2;CAPNS2;CARMIL2;CBFA2T3;CBFB;CBLN1;CCDC102A;CCL17;CCL22;CDH1;CDH11;CDH13;CDH15;CDH16;CDH3;CDH5;CDH8;CDK10;CDT1;CDYL2;CENPBD1…	AARS1;ABCC11;ABCC12;ACD;ACSF3;ADAD2;ADAD2-AS1;ADAMTS18;ADAT1;ADCY7;ADGRG1;ADGRG3;ADGRG5;AGRP;AKTIP;AMFR;ANKRD11;AP1G1;APRT;ARL2BP;ATMIN;ATP2C2;ATP6V0D1;ATXN1L;B3GNT9;BANP;BBS2;BCAR1;BCO1;BEAN1;BRD7;C16orf46;C16orf47;C16orf74;C16orf78;C16orf86;C16orf87;C16orf95;CA5A;CA7;CALB2;CAPNS2;CARMIL2;CBFA2T3;CBFB;CBLN1;CCDC102A;CCL17;CCL22;CDH1;CDH11;CDH13;CDH15;CDH16;CDH3;CDH5;CDH8;CDK10;CDT1;CDYL2;CENPBD1…		SCV000258742	RCV000207138
155590	VCV000155590.3	copy_number_loss	Uncertain significance	no assertion criteria provided	GRCh38/hg38 16q24.2(chr16:87267492-87780225)x1	GRCh38/hg38 16q24.2(chr16:87267492-87780225)x1	512734	87267492	87780225	35	34	multigene	C16orf95;C16orf95-DT;JPH3;KLHDC4;LOC100129215;LOC101928682;LOC102724467;LOC109029536;LOC112486216;LOC125177390;LOC126862437;LOC126862438;LOC126862439;LOC126862440;LOC129390815;LOC130059690;LOC130059691;LOC130059692;LOC130059693;LOC130059694;LOC130059695;LOC130059696;LOC130059697;LOC130059698;LOC130059699;LOC130059700;LOC130059701;LOC130059702;LOC130059703;LOC130059704;MAP1LC3B;TRM-CAT6-1;ZCCHC14;…	C16orf95;C16orf95-DT;FBXO31;JPH3;KLHDC4;LOC100129215;LOC101928682;LOC102724467;LOC109029536;LOC112486216;LOC125177390;LOC126862437;LOC126862438;LOC126862439;LOC126862440;LOC129390815;LOC130059690;LOC130059691;LOC130059692;LOC130059693;LOC130059694;LOC130059695;LOC130059696;LOC130059697;LOC130059698;LOC130059699;LOC130059700;LOC130059701;LOC130059702;LOC130059703;LOC130059704;MAP1LC3B;TRM-CAT6-1;Z…		SCV000183368	RCV000143657
155557	VCV000155557.2	copy_number_loss	Pathogenic	no assertion criteria provided	GRCh38/hg38 16q24.1-24.3(chr16:86950106-89335814)x1	GRCh38/hg38 16q24.1-24.3(chr16:86950106-89335814)x1	2385709	86950106	89335814	213	212	multigene	ACSF3;ANKRD11;APRT;BANP;C16orf95;C16orf95-DT;CA5A;CBFA2T3;CDH15;CDT1;CTU2;CYBA;GALNS;HSALR1;IL17C;JPH3;KLHDC4;LINC00304;LINC02138;LINC02181;LINC02182;LOC100129215;LOC100129697;LOC100287036;LOC101927793;LOC101928682;LOC101928708;LOC102724467;LOC105371401;LOC105371414;LOC107984862;LOC109029536;LOC110121450;LOC111413011;LOC112486216;LOC112486217;LOC112486218;LOC112486219;LOC112486220;LOC112486221;LO…	ACSF3;ANKRD11;APRT;BANP;C16orf95;C16orf95-DT;CA5A;CBFA2T3;CDH15;CDT1;CTU2;CYBA;FBXO31;GALNS;HSALR1;IL17C;JPH3;KLHDC4;LINC00304;LINC02138;LINC02181;LINC02182;LOC100129215;LOC100129697;LOC100287036;LOC101927793;LOC101928682;LOC101928708;LOC102724467;LOC105371401;LOC105371414;LOC107984862;LOC109029536;LOC110121450;LOC111413011;LOC112486216;LOC112486217;LOC112486218;LOC112486219;LOC112486220;LOC11248…		SCV000183290	RCV000143624
154655	VCV000154655.2	copy_number_loss	Uncertain significance	no assertion criteria provided	GRCh38/hg38 16q24.2(chr16:87382052-87766879)x1	GRCh38/hg38 16q24.2(chr16:87382052-87766879)x1	384828	87382052	87766879	31	30	multigene	JPH3;KLHDC4;LOC100129215;LOC102724467;LOC109029536;LOC112486216;LOC125177390;LOC126862437;LOC126862438;LOC126862439;LOC126862440;LOC129390815;LOC130059691;LOC130059692;LOC130059693;LOC130059694;LOC130059695;LOC130059696;LOC130059697;LOC130059698;LOC130059699;LOC130059700;LOC130059701;LOC130059702;LOC130059703;LOC130059704;MAP1LC3B;TRM-CAT6-1;ZCCHC14;ZCCHC14-DT	FBXO31;JPH3;KLHDC4;LOC100129215;LOC102724467;LOC109029536;LOC112486216;LOC125177390;LOC126862437;LOC126862438;LOC126862439;LOC126862440;LOC129390815;LOC130059691;LOC130059692;LOC130059693;LOC130059694;LOC130059695;LOC130059696;LOC130059697;LOC130059698;LOC130059699;LOC130059700;LOC130059701;LOC130059702;LOC130059703;LOC130059704;MAP1LC3B;TRM-CAT6-1;ZCCHC14;ZCCHC14-DT		SCV000177083	RCV000142722
151023	VCV000151023.2	copy_number_loss	Uncertain significance	no assertion criteria provided	GRCh38/hg38 16q24.2(chr16:87038922-87766879)x1	GRCh38/hg38 16q24.2(chr16:87038922-87766879)x1	727958	87038922	87766879	41	40	multigene	C16orf95;C16orf95-DT;JPH3;KLHDC4;LINC02181;LOC100129215;LOC101928682;LOC101928708;LOC102724467;LOC109029536;LOC112486216;LOC125177389;LOC125177390;LOC126862435;LOC126862436;LOC126862437;LOC126862438;LOC126862439;LOC126862440;LOC129390814;LOC129390815;LOC130059690;LOC130059691;LOC130059692;LOC130059693;LOC130059694;LOC130059695;LOC130059696;LOC130059697;LOC130059698;LOC130059699;LOC130059700;LOC13…	C16orf95;C16orf95-DT;FBXO31;JPH3;KLHDC4;LINC02181;LOC100129215;LOC101928682;LOC101928708;LOC102724467;LOC109029536;LOC112486216;LOC125177389;LOC125177390;LOC126862435;LOC126862436;LOC126862437;LOC126862438;LOC126862439;LOC126862440;LOC129390814;LOC129390815;LOC130059690;LOC130059691;LOC130059692;LOC130059693;LOC130059694;LOC130059695;LOC130059696;LOC130059697;LOC130059698;LOC130059699;LOC13005970…		SCV000180406	RCV000139802
147332	VCV000147332.2	copy_number_loss	Uncertain significance	no assertion criteria provided	GRCh38/hg38 16q24.2(chr16:87223779-87440975)x1	GRCh38/hg38 16q24.2(chr16:87223779-87440975)x1	217197	87223779	87440975	15	14	multigene	C16orf95;C16orf95-DT;LOC101928682;LOC101928708;LOC126862437;LOC130059690;LOC130059691;LOC130059692;LOC130059693;LOC130059694;LOC130059695;MAP1LC3B;TRM-CAT6-1;ZCCHC14	C16orf95;C16orf95-DT;FBXO31;LOC101928682;LOC101928708;LOC126862437;LOC130059690;LOC130059691;LOC130059692;LOC130059693;LOC130059694;LOC130059695;MAP1LC3B;TRM-CAT6-1;ZCCHC14		SCV000176615	RCV000136537
146319	VCV000146319.2	copy_number_loss	Uncertain significance	no assertion criteria provided	GRCh38/hg38 16q24.2(chr16:87223779-87853460)x1	GRCh38/hg38 16q24.2(chr16:87223779-87853460)x1	629682	87223779	87853460	49	48	multigene	C16orf95;C16orf95-DT;JPH3;KLHDC4;LOC100129215;LOC101928682;LOC101928708;LOC102724467;LOC109029536;LOC112486216;LOC112486217;LOC125177390;LOC125177391;LOC125177392;LOC126862437;LOC126862438;LOC126862439;LOC126862440;LOC126862441;LOC126862442;LOC129390815;LOC130059690;LOC130059691;LOC130059692;LOC130059693;LOC130059694;LOC130059695;LOC130059696;LOC130059697;LOC130059698;LOC130059699;LOC130059700;LO…	C16orf95;C16orf95-DT;FBXO31;JPH3;KLHDC4;LOC100129215;LOC101928682;LOC101928708;LOC102724467;LOC109029536;LOC112486216;LOC112486217;LOC125177390;LOC125177391;LOC125177392;LOC126862437;LOC126862438;LOC126862439;LOC126862440;LOC126862441;LOC126862442;LOC129390815;LOC130059690;LOC130059691;LOC130059692;LOC130059693;LOC130059694;LOC130059695;LOC130059696;LOC130059697;LOC130059698;LOC130059699;LOC13005…		SCV000175506	RCV000135624
146290	VCV000146290.2	copy_number_loss	Likely pathogenic	no assertion criteria provided	GRCh38/hg38 16q24.2(chr16:87150123-87812135)x1	GRCh38/hg38 16q24.2(chr16:87150123-87812135)x1	662013	87150123	87812135	44	43	multigene	C16orf95;C16orf95-DT;JPH3;KLHDC4;LOC100129215;LOC101928682;LOC101928708;LOC102724467;LOC109029536;LOC112486216;LOC125177389;LOC125177390;LOC126862436;LOC126862437;LOC126862438;LOC126862439;LOC126862440;LOC126862441;LOC129390814;LOC129390815;LOC130059690;LOC130059691;LOC130059692;LOC130059693;LOC130059694;LOC130059695;LOC130059696;LOC130059697;LOC130059698;LOC130059699;LOC130059700;LOC130059701;LO…	C16orf95;C16orf95-DT;FBXO31;JPH3;KLHDC4;LOC100129215;LOC101928682;LOC101928708;LOC102724467;LOC109029536;LOC112486216;LOC125177389;LOC125177390;LOC126862436;LOC126862437;LOC126862438;LOC126862439;LOC126862440;LOC126862441;LOC129390814;LOC129390815;LOC130059690;LOC130059691;LOC130059692;LOC130059693;LOC130059694;LOC130059695;LOC130059696;LOC130059697;LOC130059698;LOC130059699;LOC130059700;LOC13005…		SCV000175478	RCV000135595
145626	VCV000145626.3	copy_number_loss	Likely pathogenic	no assertion criteria provided	GRCh38/hg38 16q24.1-24.2(chr16:86672163-87766879)x1	GRCh38/hg38 16q24.1-24.2(chr16:86672163-87766879)x1	1094717	86672163	87766879	46	45	multigene	C16orf95;C16orf95-DT;JPH3;KLHDC4;LINC02181;LINC02188;LINC02189;LOC100129215;LOC101928682;LOC101928708;LOC102724467;LOC109029536;LOC110121411;LOC112486216;LOC125177387;LOC125177388;LOC125177389;LOC125177390;LOC126862435;LOC126862436;LOC126862437;LOC126862438;LOC126862439;LOC126862440;LOC129390814;LOC129390815;LOC130059690;LOC130059691;LOC130059692;LOC130059693;LOC130059694;LOC130059695;LOC13005969…	C16orf95;C16orf95-DT;FBXO31;JPH3;KLHDC4;LINC02181;LINC02188;LINC02189;LOC100129215;LOC101928682;LOC101928708;LOC102724467;LOC109029536;LOC110121411;LOC112486216;LOC125177387;LOC125177388;LOC125177389;LOC125177390;LOC126862435;LOC126862436;LOC126862437;LOC126862438;LOC126862439;LOC126862440;LOC129390814;LOC129390815;LOC130059690;LOC130059691;LOC130059692;LOC130059693;LOC130059694;LOC130059695;LOC1…		SCV000174617	RCV000134960
59520	VCV000059520.1	copy_number_loss	Pathogenic	criteria provided, single submitter	GRCh38/hg38 16q24.2-24.3(chr16:87306529-89269079)x1	GRCh38/hg38 16q24.2-24.3(chr16:87306529-89269079)x1	1962551	87306529	89269079	199	198	multigene	ACSF3;ANKRD11;APRT;BANP;C16orf95;C16orf95-DT;CA5A;CBFA2T3;CDH15;CDT1;CTU2;CYBA;GALNS;HSALR1;IL17C;JPH3;KLHDC4;LINC00304;LINC02138;LINC02182;LOC100129215;LOC100129697;LOC101927793;LOC102724467;LOC105371401;LOC107984862;LOC109029536;LOC110121450;LOC111413011;LOC112486216;LOC112486217;LOC112486218;LOC112486219;LOC112486220;LOC112486221;LOC112486222;LOC116276453;LOC121587566;LOC121587567;LOC121847999…	ACSF3;ANKRD11;APRT;BANP;C16orf95;C16orf95-DT;CA5A;CBFA2T3;CDH15;CDT1;CTU2;CYBA;FBXO31;GALNS;HSALR1;IL17C;JPH3;KLHDC4;LINC00304;LINC02138;LINC02182;LOC100129215;LOC100129697;LOC101927793;LOC102724467;LOC105371401;LOC107984862;LOC109029536;LOC110121450;LOC111413011;LOC112486216;LOC112486217;LOC112486218;LOC112486219;LOC112486220;LOC112486221;LOC112486222;LOC116276453;LOC121587566;LOC121587567;LOC12…		SCV000080720	RCV000053362
59517	VCV000059517.1	copy_number_loss	Pathogenic	criteria provided, single submitter	GRCh38/hg38 16q23.1-24.2(chr16:78704275-87819342)x1	GRCh38/hg38 16q23.1-24.2(chr16:78704275-87819342)x1	9115068	78704275	87819342	453	452	multigene	ADAD2;ADAD2-AS1;ARLNC1;ATMIN;ATP2C2;ATP2C2-AS1;BCO1;C16orf46;C16orf46-AS1;C16orf74;C16orf95;C16orf95-DT;CDH13;CDH13-AS1;CDH13-AS2;CDYL2;CEDORA;CENPN;CENPN-AS1;CIBAR2;CMC2;CMIP;COTL1;COX4I1;CRISPLD2;DNAAF1;DYNLRB2;DYNLRB2-AS1;EMC8;FENDRR;FLJ30679;FOXC2;FOXC2-AS1;FOXF1;FOXL1;GAN;GCSH;GINS2;GSE1;GSE1-AS1;HSBP1;HSD17B2;HSD17B2-AS1;HSDL1;IRF8;JPH3;KCNG4;KIAA0513;KLHDC4;KLHL36;LINC00311;LINC00917;LINC0…	ADAD2;ADAD2-AS1;ARLNC1;ATMIN;ATP2C2;ATP2C2-AS1;BCO1;C16orf46;C16orf46-AS1;C16orf74;C16orf95;C16orf95-DT;CDH13;CDH13-AS1;CDH13-AS2;CDYL2;CEDORA;CENPN;CENPN-AS1;CIBAR2;CMC2;CMIP;COTL1;COX4I1;CRISPLD2;DNAAF1;DYNLRB2;DYNLRB2-AS1;EMC8;FBXO31;FENDRR;FLJ30679;FOXC2;FOXC2-AS1;FOXF1;FOXL1;GAN;GCSH;GINS2;GSE1;GSE1-AS1;HSBP1;HSD17B2;HSD17B2-AS1;HSDL1;IRF8;JPH3;KCNG4;KIAA0513;KLHDC4;KLHL36;LINC00311;LINC0091…		SCV000080717	RCV000053359

### Sheet: AlphaMissense_panel
Figure S6 (AlphaMissense summary)
quantity	value
per-residue positions plotted	539
possible substitutions scored (raw)	10241
fraction likely-pathogenic (LPath)	0.6165
D334N AlphaMissense	0.995
R511Q AlphaMissense	0.7014
Clinically reported missense landmarks (plotted points)
Variant	AlphaMissense score	Classification
D334N	0.995	LPath
R511Q	0.7014	LPath
